# Gut microbiome compositional and functional features associate with Alzheimer’s disease pathology

**DOI:** 10.1101/2024.09.04.24313004

**Authors:** Jea Woo Kang, Lora A. Khatib, Margo B. Heston, Amanda H. Dilmore, Jennifer S. Labus, Yuetiva Deming, Leyla Schimmel, Colette Blach, Daniel McDonald, Antonio Gonzalez, MacKenzie Bryant, Karenina Sanders, Lara Schwartz, Tyler K. Ulland, Sterling C. Johnson, Sanjay Asthana, Cynthia M. Carlsson, Nathaniel A. Chin, Kaj Blennow, Henrik Zetterberg, Federico E. Rey, Alzheimer Gut Microbiome Project Consortium, Rima Kaddurah-Daouk, Rob Knight, Barbara B. Bendlin

**Author notes:** These three authors contributed equally to this work (Jea Woo Kang, Lora A. Khatib, Margo B. Heston).

## Abstract

**BACKGROUND:** The gut microbiome is a potentially modifiable factor in Alzheimer’s disease (AD); however, understanding of its composition and function regarding AD pathology is limited.

**METHODS:** Shallow-shotgun metagenomic data was used to analyze fecal microbiome from participants enrolled in the Wisconsin Microbiome in Alzheimer’s Risk Study, leveraging clinical data and cerebrospinal fluid (CSF) biomarkers. Differential abundance and ordinary least squares regression analyses were performed to find differentially abundant gut microbiome features and their associations with CSF biomarkers of AD and related pathologies.

**RESULTS:** Gut microbiome composition and function differed between people with AD and cognitively unimpaired individuals. The compositional difference was replicated in an independent cohort. Differentially abundant gut microbiome features were associated with CSF biomarkers of AD and related pathologies.

**DISCUSSION:** These findings enhance our understanding of alterations in gut microbial composition and function in AD, and suggest that gut microbes and their pathways are linked to AD pathology.
