## Supplementary material for "Gut microbiome compositional and functional features associate with Alzheimer’s disease pathology": Table S2

### Sheet: Sheet3
Table S2. Common gut microbiota features in clinical diagnosis, amyloid status, and APOE ε4 status groups.
Taxnomic Level	Group	Overlapping All Outcomes	Dementia and Amyloid	Dementia and APOE4	Amyloid and APOE4	Dementia Only	Amyloid Only	APOE4 Only
Species	Top	Veillonella_A sp000431435, Streptococcus gallolyticus, Bacteroides oleiciplenus, CAG-177 sp000431775, Bacteroides ovatus, Bacteroides intestinigallinarum, Collinsella tanakaei, Actinomyces gerencseriae, Collinsella phocaeensis, Eubacterium_R sp900539325, Parabacteroides johnsonii, Prevotella corporis	Fusobacterium nucleatum, Fusobacterium animalis, Emergencia sp009935805, Fusobacterium periodonticum_D, Lacticaseibacillus paracasei, Nanogingivalis gingivitcus, Streptococcus pneumoniae, UBA1417 sp003531055, Longicatena caecimuris, Granulicatella adiacens	Prevotella rara, Bacteroides finegoldii, Phocaeicola vulgatus, UBA9414 sp003458885, Lactobacillus acidophilus, Bacteroides zhangwenhongi, Phocaeicola coprophilus, Holdemania massiliensis, Neobittarella massiliensis, Peptacetobacter hiranonis, Faecalimonas umbilicata, Coprobacter fastidiosus, Faecalimonas sp000209385, Duodenibacillus intestinigallinarum, Collinsella stercoris, Bacteroides uniformi…	Alloscardovia omnicolens, Prevotella sp000433175, Enterobacter cloacae, Fimisoma sp000435715, CAG-245 sp000434195, Lactobacillus helveticus, Scatavimonas merdipullorum	Sutterella wadsworthensis_A, Abiotrophia defectiva, Gemella sanguinis, Clostridium_Q symbiosum, Prevotella buccalis, Streptococcus oralis_E, Limosilactobacillus vaginalis, Megasphaera lornae, CAG-977 sp000434295, Stercorousia sp001917115, Bifidobacterium vaginale, Lachnospira sp000437735, Amedibacillus dolichus, Prevotella buccae, Phocaeicola coprocola, Prevotella bivia, SDRW01 sp007845485, Blaut…	Absicoccus sp000434355, QALR01 sp900552255, CAG-349 sp003539515, Intestinibacter bartlettii, Slackia_A isoflavoniconvertens, Intestinimonas butyriciproducens, Bacilliculturomica massiliensis, HGM16780 sp900538765, CAG-349 sp001940895, SFEL01 sp004557245, Clostridium paraputrificum, CAG-628 sp003524085, Parabacteroides distasonis, Aphodomorpha intestinavium, Klebsiella michiganensis, Caccosoma fae…	Proteus mirabilis, CAG-274 sp900545305, Bacteroides stercoris, Porphyromonas_A somerae, CAG-1427 sp900542265, Mesosutterella massiliensis, CAG-590 sp000431135, 43-108 sp001915545, Parasutterella sp009767915, Prevotella avicola, Mediterraneibacter massiliensis, Bacteroides caccae, Paraprevotella xylaniphila, Paraprevotella clara, Clostridium_Q sp000435655, Ruminococcus_E sp003526955, CAG-465 sp000…
	Bottom	Eubacterium_F sp003491505, Butyrivibrio_A crossotus, Ruminococcus_C callidus, Dialister succinatiphilus, Haemophilus_D parainfluenzae, CAG-267 sp001917135, Prevotella copri, Butyribacter sp003524945, Lachnoclostridium_B sp000765215, Sodaliphilus sp004557565, Clostridium_Q saccharolyticum_A, Prevotella hominis, UMGS263 sp900540535, Ventrisoma faecale, Haemophilus_D parainfluenzae_K, Dialister sp90…	Mesosutterella massiliensis, Merdousia gallistercoris, Dialister hominis, Butyribacter sp003529475, Gemmiger formicilis, CAG-307 sp001916215, CAG-590 sp000431135, Gemmiger qucibialis, Odoribacter laneus, Tidjanibacter inops_A, UBA5809 sp002417965, Eubacterium_R sp000436835, Ruminococcus_E sp900314705	Marseille-P2935 sp900104565, QALR01 sp900552255, CAG-349 sp003539515, Turicibacter sanguinis, Coprococcus eutactus, CAG-269 sp000431335, Limiplasma merdipullorum, Coprococcus_A catus, Parasutterella gallistercoris, SFEL01 sp004557245, Turicimonas muris, Pseudobutyricicoccus sp003477405, Intestinimonas massiliensis, Holdemanella biformis, Faecalicoccus pleomorphus, Aphodomorpha intestinavium, Rumi…	Lactococcus lactis, Prevotella oralis, Blautia_A sp000436615, AM51-8 sp003478275, Copromonas sp900066535, Megasphaera elsdenii, Prevotella sp000434975, Limivivens sp900066135, Schaedlerella sp900066545, UMGS1375 sp900066615, Prevotella sp000436915, CAG-791 sp000431495, Muribaculum intestinale, CAG-95 sp900066375, Phocaeicola sp000434735, Evtepia sp004556345	Proteus mirabilis, Sutterella wadsworthensis, CAG-1427 sp900542265, SFGY01 sp004556455, Anaerotruncus colihominis, Intestinibacter bartlettii, Anaerobutyricum faecale, Cryptobacteroides sp000431015, CAG-238 sp000435615, CAG-127 sp900319515, Ruthenibacterium merdipullorum, CAG-83 sp000431575, Klebsiella grimontii, Parasutterella sp009767915, Ruminococcus_D bicirculans, Enterococcus_B faecium, Clos…	Agathobacter faecis, Bacteroides stercoris, Ligilactobacillus ruminis, Prevotella sp003447235, Mediterraneibacter faecis, Roseburia intestinalis, Peptostreptococcus anaerobius, Duodenibacillus intestinigallinarum, Faecalibacterium prausnitzii_C, Enterocloster sp000431375, Clostridium_AP scindens, Lachnospira sp000437735, UBA1394 sp900066845, Blautia stercoris, Paraprevotella clara, Bariatricus co…	CAZU01 sp000432275, Slackia_A isoflavoniconvertens, Treponema_D berlinense, UBA4951 sp900542595, Stercorousia sp001765415, Paratractidigestivibacter faecalis, Holdemania sp900120005, Merdousia sp000438015, CAG-552 sp000435495, Massilioclostridium methylpentosum, Rothia sp001808955, CAG-605 sp000433255, Dysgonomonas mossii, Comamonas kerstersii, CAG-1427 sp000436075, Cloacibacillus porcorum, Lacto…
Genus	Top	Veillonella_A	Granulicatella, Lacticaseibacillus, UBA1417, Fusobacterium, Nanogingivalis, Longicatena	Duodenibacillus, Bacteroides, UBA9414, Peptacetobacter, Christensenella, Neobittarella, Coprobacter	Alloscardovia, Lactobacillus, Fimisoma, Scatavimonas Just dementia: Alloprevotella, CAG-1031, Limosilactobacillus, Fannyhessea, Nanosyncoccus, Lancefieldella, Limisoma, Rothia, Anaerostipes, Berryella, Gemella, Stercorousia, Abiotrophia, SDRW01, Peptidiphaga, Corynebacterium, Ezakiella, CAG-977, Avispirillum, Amedibacillus, Fusobacterium_A	Alloprevotella, CAG-1031, Limosilactobacillus, Fannyhessea, Nanosyncoccus, Lancefieldella, Limisoma, Rothia, Anaerostipes, Berryella, Gemella, Stercorousia, Abiotrophia, SDRW01, Peptidiphaga, Corynebacterium, Ezakiella, CAG-977, Avispirillum, Amedibacillus, Fusobacterium_A	CAG-177, Senegalimassilia, PeH17, CAG-349, Scardovia, Fimivivens, Anaeromassilibacillus, Collinsella, Egerieisoma, QALR01, SFEL01, Bacilliculturomica, Aphodomorpha, Faecenecus, Extibacter, Dysgonomonas, Negativibacillus, Acidaminococcus, Ruminococcus_F, CAG-390, Parabacteroides, Caccosoma, Oribacterium, CAG-628, Bulleidia, Lactonifactor, Phil1, Clostridioides, UBA10677, Intestinimonas, Intestinib…	UBA5809, Proteus, CAG-590, CAG-465, Hafnia, CAG-345, Phocaeicola, Barnesiella, CAG-274, Clostridium_AQ, Enterobacter, Phascolarctobacterium_A, 43-108, Faecalimonas, Odoribacter, CAG-272, Eubacterium, Tidjanibacter, Scybalousia, Paraprevotella, Mesosutterella
	Bottom	Prevotella, Bacteroides_F, CAG-632, CAG-267, Sodaliphilus, Butyrivibrio_A, Haemophilus_D, UBA1829, Ventrisoma, Paramuribaculum, Limivicinus, Turicibacter, UMGS263	Gemmiger, CAG-590, Ligilactobacillus, Tidjanibacter, Eubacterium_R, Mesosutterella, Butyribacter, CAG-307, Merdousia	CAG-353, CAG-349, Allisonella, Holdemanella, Clostridium_P, SFMI01, Slackia_A, QALR01, SFEL01, Aphodomorpha, Faecalicoccus, Limiplasma, Anaerotruncus, Coprococcus, Coprococcus_A, Ruminococcus_F, Pseudoflavonifractor, SFGY01, Traorella, Peptoniphilus_B, Marseille-P2935, Ruminococcus, Absicoccus, Hydrogeniiclostridium, Pseudobutyricicoccus, UBA1685, Oscillibacter, CAG-269, VUNA01, Catenibacterium	Leuconostoc, Eubacterium_F, Muribaculum, Lactococcus, Limivivens, CAG-791, CAG-95, AM51-8	Lachnoclostridium_A, UBA5809, Proteus, CAG-1193, CAG-465, Fimivivens, Turicimonas, Scatavimonas, CAG-83, Klebsiella, Cryptobacteroides, Enterococcus_B, Butyricicoccus, UBA11524, Onthousia, Monoglobus, AF33-28, Faecenecus, Massilicoli, Dysgonomonas, Negativibacillus, CAG-245, Dialister, Hungatella_A, Aphodousia, Onthocola_B, Sellimonas, UBA1206, Angelakisella, CAG-628, Anaerofilum, Bulleidia, Fime…	Duodenibacillus, Clostridium_AP, UBA1394, Bariatricus, Schaedlerella, Lachnospira, F0428, Faecalibacterium, Marvinbryantia, Paraprevotella, Peptostreptococcus	Alloprevotella, Succinivibrio, UBA4951, Fannyhessea, CAZU01, Eisenbergiella, UMGS1375, Massilistercora, Roseburia, Fenollaria, Anaeromassilibacillus, Enterocloster, Cloacibacillus, Holdemania, Megamonas, Eubacterium_B, CAG-302, CAG-45, Eubacterium_G, Berryella, Emergencia, CAG-605, Enterenecus, Faecousia, Bittarella, CAG-603, An92, Ruminococcus_C, CAG-552, CAG-793, Eubacterium_M, Treponema_D, Mur…
Family	Top	Lactobacillaceae	Nanogingivalaceae, Aerococcaceae	Bacteroidaceae, Coprobacteraceae	-	Micrococcaceae, Gemellaceae, Atopobiaceae, CAG-977, Actinomycetaceae, Nanosyncoccaceae, Muribaculaceae, Acidaminococcaceae, UBA10027, Fusobacteriaceae, Mycobacteriaceae	Campylobacteraceae, Coriobacteriaceae, CAG-552, Victivallaceae, CAG-631, UBA660, UBA1255, CAG-138, CAG-313, Peptostreptococcaceae, Anaerovoracaceae, CAG-917, Dysgonomonadaceae	Marinifilaceae, Barnesiellaceae, CAG-465, Eubacteriaceae, Christensenellaceae, CAG-288
	Bottom	Turicibacteraceae, UBA1829	CAG-312, Anaeroplasmataceae, Ruminococcaceae	Pasteurellaceae, CAG-508, Clostridiaceae, Oscillospiraceae, CAG-74, CAG-138	Neisseriaceae	Monoglobaceae, UBA932, UBA660, Enterococcaceae, CAG-465, Dialisteraceae, Dysgonomonadaceae, CAG-382, DTU023	Anaerotignaceae, UBA11471	Synergistaceae, CAG-552, Victivallaceae, Atopobiaceae, Muribaculaceae, Selenomonadaceae, CAG-239, Megasphaeraceae, CAG-826, Peptoniphilaceae, CAG-917, Treponemataceae, Coprobacillaceae, Succinivibrionaceae, QAMH01
Phylum	Top	-	-	Bacteroidota	-	Patescibacteria, Fusobacteriota	Thermoplasmatota, Campylobacterota	-
	Bottom	-	-	Firmicutes_A	Firmicutes_C	-	-	Spirochaetota, Synergistota
